# The causal role of male pubertal timing for the development of externalizing and internalizing traits: results from Mendelian randomization studies

**DOI:** 10.1101/2024.05.30.24308257

**Authors:** Lars Dinkelbach, Triinu Peters, Corinna Grasemann, Anke Hinney, Raphael Hirtz

**Affiliations:** Department of Pediatrics III, University Hospital Essen, University of Duisburg-Essen, Essen, Germany; Institute of Sex- and Gender-sensitive Medicine, University Hospital Essen, University of Duisburg-Essen, Essen, Germany; Section of Molecular Genetics in Mental Disorders, University Hospital Essen, University of Duisburg-Essen, Essen, Germany; Center for Translational Neuro- and Behavioral Sciences, University Hospital Essen, University of Duisburg-Essen, Essen, Germany; Department of Pediatrics, Division of Rare Diseases and CeSER, St. Josef-Hospital, Ruhr-University Bochum, Bochum, Germany; Center for Child and Adolescent Medicine, Helios University Hospital Wuppertal, Witten/Herdecke University, Wuppertal, Germany

**Keywords:** Male puberty timing, adolescence, mental health, depression

## Abstract

Preexisting epidemiological studies suggest that early pubertal development in males is associated with externalizing (e.g., conduct problems, risky behavior, and aggression) and internalizing (e.g., depression and anxiety) traits and disorders. However, due to problems inherent to observational studies, especially of reverse causation and residual confounding, it remains unclear whether these associations are causal. Mendelian randomization (MR) studies take advantage of the random allocation of genes at conception and can establish causal relationships. In the current study, N=76 independent genetic variants for male puberty timing (MPT) were derived from a large genome-wide association study (GWAS) on 205,354 participants and used as an instrumental variable in MR studies on 17 externalizing and internalizing traits and psychopathologies utilizing outcome GWAS with 16,400 to 1,045,957 participants. In these MR studies, earlier MPT was significantly associated with higher scores for the overarching phenotype of ‘Externalizing Traits’ (beta=-0.03, 95%-CI [-0.06, -0.01]). However, this effect was likely driven by an earlier age at first sex (beta=-0.17, 95%-CI [-0.21, - 0.13]), without evidence for an effect on further externalizing phenotypes. Regarding internalizing phenotypes, earlier MPT was associated with higher levels of the ‘Depressed Affect’ subdomain of neuroticism (beta=-0.04, 95%-CI [-0.07, -0.01]). Late MPT was related to higher scores of internalizing traits in early life (beta=0.04, 95%-CI [0.01, 0.08]). In conclusion, this MR study supports a causal effect of MPT on specific traits and behaviors. However, no evidence for an effect of MPT on long-term clinical outcomes (depression, anxiety disorders, alcohol dependency, cannabis abuse) was found.
