## Supplemental Table 1 and 2 for "The causal role of male pubertal timing for the development of externalizing and internalizing traits: results from Mendelian randomization studies"

### Sheet: Overview
The causal role of male pubertal timing for the development of externalizing and internalizing traits: results from Mendelian randomization studies
Lars Dinkelbach, Triinu Peters, Corinna Grasemann, Anke Hinney, and Raphael Hirtz
Content
S01 Outcome GWAS			Details on the phenotypes and study cohorts utilized for the current MR analyses.
S02 Instrumental Variable			Details on the target SNPs, beta, se, and F-values for each SNP, coverage of the target SNPs in each outcome GWAS and pleiotropic SNPs as identified by MRPRESSO.

### Sheet: S01 Outcome GWAS
S01 Outcome GWAS
All references cited here can be found in the main article.
Outcome Trait	Publication	Phenotype Description	Cohorts	Age Distribution	Sex Distribution	Ancestry	Covariates used	GWAS Catalog Accession ID or Filename
Outcome GWAS for externalizing traits and disorders
Externalizing Traits	Original Externalizing GWAS: Karlsson Linnér et al., 2021. Reduced model without 23andMe data (utilized for the current MR analyses): Williams et al., 2023	The outcome 'Externalizing Traits' was defined by a latent multitrait variable for self-regulation and addiction based on seven externalizing behaviors and disorders: general risk tolerance, attention-deficit/hyperactivity disorder (ADHD), problematic alcohol use, lifetime cannabis use, lifetime smoking initiation, age at first sexual intercourse (inversley coded), and number of sexual partners.	General risk tolerance: 11 SSGAC cohorts (incl. UK Biobank), ADHD: 11 PGC cohorts, problematic alcohol use: 24 PGC cohorts on alcohol depence and UK Biobank on AUDIT-P, lifetime cannabis use: 15 ICC study cohorts (incl. UK Biobank), Lifetime smoking initiation: 24 GSCAN study cohorts (incl. UK Biobank), Age at first Sex: UK Biobank, Number of Sexual Partners: UK Biobank	The GWAS on ADHD was based on children, adolsecents, and adults. All other traits were based on adult cases.	Male and Females	European	Sex, age, genetic principal components, genotyping array, and batch (baseline model).	GSEM.GWAS.EXTERNALIZING.excl23andMe.SHARE.v20230628.txt https://externalizing.rutgers.edu/request-data/.
Extraversion	Van den Berg et al., 2016	The latent variable 'Extraversion' was based on the results of all extraversion items available for each individual in the GWAS. Extraversion items were derived from several personality inventories (from Van den Berg et al., 2016, Supplemental Material, page 15): the Neuroticism Extraversion Openness to Experience personality inventory revised (NEO-PI-R; 240 items, 48 items for Extraversion), the…	29 study cohorts (excl. UK Biobank)	Of the 29 cohorts, 4 cohorts (ALSPAC,NTR, YOUNG FINNS, QIMR adolescents) included children and/or adolescents, the remaining cohorts were based on adults.	Male and Females	European	Sex, age, and, if necessary within a particular cohort, ancestry principal components.	GPC-2.EXTRAVERSION.full, as accessed via the GWAS catalog (GCST003120).
Antisocial Behavior	Tielbeek et al., 2017	The construct 'Broad Antisocial Behavior' was based on clinical diagnostic criteria based on DSM-IV (current antisocial personality disorder, retrospective or current conduct disorder), parental report on childrens' antisocial behavior as assessed by the Child Behaviour Checklist and parental report in the Development and Wellbeing Assessment (DAWBA), teacher report on the Rule-Breaking Behavior …	Eight cohorts were included: ALSPAC cohort (N= 4336), COGA cohort (N= 1379), GenerationR study (N= 1420), TEDS cohort (N= 2734), QIMR Berghofer cohort (N= 6531), Finnish CRIME Study (N= 6350), Michigan State University Twin Registry (MSUTR, N= 825), Yale-Penn cohort (N= 2316).	Four cohorts were based on children and adolescents (mean age in years; ALSPAC=13.1, GENR=6.7, TEDS=12.5, MSUTR=8.2), four on adult samples (COGA=43.8, QIMR=33.8, Finnish Crime Study56.1, Yale-Penn=41.0).	Male and Females	European	Sex, age, and four principal components.	GCST004954 as accessed via the GWAS catalog (28979981-GCST004954-EFO_0007052.h.tsv).
Early Life Aggression	Ip et al., 2021	Childhood aggression was based on 26 different instruments including self-reports, parental rating, or teacher rating. Most commonly, the Strengths and Difficulties Questionnaire (34%) and the Achenbach System of Empirically Based Assessment (ASEBA; 41%) was used. For details on the specific instruments used, see Supplemental Table 3 of Ip et al., 2021	29 study cohorts (excl. UK Biobank)	Children and Adolescents 1.5 to 18 year old at time of assessment (no details on age distribution given for the combined sample).	Male and Females	European	Sex, age, and first five ancestry-based principal components as covariates, and, if necessary, cohort-specific covariates.	CLEANED.GWAMA_ALL.N_weighted_GWAMA.results.txt as accessed via the EAGLE consortium website (https://www.eagle-consortium.org/downloads/).
Risk Tolerance	Karlsson Linnér et al., 2019	In the UK Biobank, the general risk tolerance was evaluated with a single item: "“Would you describe yourself as someone who takes risks? Yes /No.”. The items used in the ten replication samples differed, but all used a single question to evaluate the participants (un-)comfort with taking risks.	UK Biobank (N=431,126) and ten replication samples (N=35,445). Please note that the original publication utilized data of a 23andMe sample. However, this data was not included in the published summary statistics.	Adults	Males and Females	European	for UK Biobank: 20 genetic principal components, sex-specific birth year fixed effects, fixed effects for genotyping batches. Covariates of the remaining samples differed, however all at least included sex, birth year, and 10 genetic principal components.	RISK_GWAS_MA_UKB+replication.txt as accessed via the GWAS catalog (GCST007322).
Ever Smoker		In UK Biobank participants an 'Ever Smoker' was defined as somone who described themself as a former or current smoker (somone who never smoked or only smoked once or twice was not coded as an 'Ever Smoker'). The TAG consortium an 'Ever Smoker' was seen as somone who initiated smoking.	UK Biobank (N=444,598) and TAG consortiom (16 studies, N=74,035)					EVER_SMOKER_GWAS_MA_UKB+TAG.txt as accessed via the GWAS catalog (GCST007327)
Number of Sexual Partners		For the lifetime number of sexual partners, participants of the UK Biobank were asked, “About how many sexual partners have you had in your lifetime?”	UK Biobank					NUMBER_SEXUAL_PARTNERS_GWAS.txt as accessed via the GWAS catalog (GCST007326)
Age at First Sex	Mills et al., 2021	The age at first sexual intercourse was assessed by questions such as "What was your age when you first had sexual intercourse? (Sexual intercourse includes vaginal, oral or anal intercourse)" For the GWAS by Mills et al., 2021, answers indicating an age below 12 years were excluded from further analyses. For the current Mendelian Randomization analyses, this outcome was inversely coded.	UK Biobank	Adults (mean age 57 years, SD=8.5)	Males	European	First ten genetic principal components, sex and year of birth, local district at birth (baseline model), additionally number of siblings (final model).	GCST90000046_buildGRCh37.tsv.gz as accessed by the GWAS catalog.
Alcohol Dependency	Walters et al., 2018	Participants were defined as suffering from alcohol dependency if they met the criteria for alcohol depency according to the DSM-IV (or DSM-III-R in one cohort). The diagnoses were made by clinicians or semi-structured interviews (depending on the study cohort).	28 study cohorts (excl. UK Biobank)	Four of the 28 samples included adolescents (the cohort from the Center on Antisocial Drug Dependence (CADD), the CEDAR sample, the Add Health cohort and the GEDI sample). The remaining participants were adults.	Males and Females	European	Sex and principal components for population structure.	pgc_alcdep.eur_discovery.aug2018_release.txt.gz as accsessed via the website of the PGC (https://pgc.unc.edu/for-researchers/download-results/).
Cannabis Abuse	Johnson et al., 2020	This is a case-control GWAS where a case met diagnostic criteria for cannabis abuse oder dependency (based on DSM-III-R, DSM-IV, DSM-V or ICD-10 codes). Sole cannabis exposure did not qualify as a case. Different diagnostic interviews were used in the study cohorts (see Supplementary Appendix of Johnson et al., 2020).	20 study cohorts (excl. UK Biobank)	Four of the twenty samples included, the cohort from the Center on Antisocial Drug Dependence (CADD), was based on adolescents (N=397 cases and N=699 controls, mean age 16.5 years, SD=1.4), the CEDAR sample (N=64 cases and N=148 controls, age 14-18 years), the GEDI sample (N=81 cases and N=491 controls), and the Add Health cohort (N=847 cases and N=4839 controls) included adolescents. The remaini…	Males and Females	European	Sex and five to ten within-ancestry principal components (depending on the study cohort). Age was not included as this variable was not available in all cohorts.	CUD_EUR_full_public_11.14.2020.gz as accsessed via the website of the PGC (https://pgc.unc.edu/for-researchers/download-results/).
Outcome GWAS for internalizing traits and disorders
Early Life Internalizing Traits	Jami et al., 2022	Twelve instruments were used to measure internalizing symptoms, which included measures of Depression, Anxiety, Emotional Problems and Internalising Problems. Of these, the Emotional Problems Subscale of the Strengths and Difficulties Questionnaire (SDQ, 38.2%), the 'Internalising Problems' subscale of the Achenbach System of Empirically Based Assessment (ASEBA, 36.7%), and the 'Internalising' sc…	22 study cohorts (excl. UK Biobank)	251,152 observations were included in the GWAS. Of these, 30.0% were in adolescence (13-18yrs), 18.4% in late childhood (11-12yrs), 36% in mid childhood (7-10yrs) and 15.1% in early childhood (3-6 years).	Males and Females	European	Sex, age, first five ancestry-based principal components, and, if necessary, cohort-specific covariates.	GCST90054778_buildGRCh37.tsv.gz as accessed via the GWAS catalog.
Neuroticism	Nagel et al., 2018	The personality trait neuroticism was measured via questionnaires: the Eysenck Personality Questionnaire Revised Short Form (EPQ-RS, 12 items) in the UK Biobank and the NEO-FFI (12 items) in GPC1 samples.	GPC1 (ten cohorts), UK Biobank	Adults (UK Biobank range 39-73 years, mean age 56.7, SD=8.0; GPC1). Participants of the GPC1 cohorts were primarily adults (one of the ten cohorts, the QIMR study, included participants from 16 to 27 years)	Males and Females (UK Biobank: 54% females)	European	Age, sex, Townsend deprivation index, genotype array, and ten ancestry-based principal components.	sumstats_neuroticism_ctg_format.txt as accessed via the GWAS catalog (GCST006476).
Depressed Affect		The genetically identified subcluster 'Depressed Affect' was based on four items of the EPQ-RS (see Nagel et al., 2018): (“Do you ofen feel lonely?”, “Do you ever feel ‘just miserable’ for no reason?”, “Does your mood ofen go up and down?”, and “Do you ofen feel ‘fed up’?”).	UK Biobank	Adults (range 39-73 years, mean age 56.7, SD=8.0)	Males and Females (54% females)	European	Age, sex, Townsend deprivation index, genotype array, and ten ancestry-based principal components.	sumstats_depressed_affect_ctg_format.txt.gz as accessed via the GWAS catalog (GCST006475).
Worry		The genetically identified subcluster 'Worry' was based on four items of the EPQ-RS (see Nagel et al., 2018): (“Are you a worried?”, “Do you sufer from nerves?”, “Would you call yourself a nervous person?”, and “Would you call yourself tense or highly strung”).	UK Biobank	Adults (range 39-73 years, mean age 56.7, SD=8.0)	Males and Females (54% females)	European	Age, sex, Townsend deprivation index, genotype array, and ten ancestry-based principal components.	sumstats_worry_ctg_format.txt.gz as accessed via the GWAS catalog (GCST006478).
Depression	Wray et al., 2018	Cases with a lifetime diagnosis of major depressive disorder were identified according to criteria of the DSM-III, DSM-IV, ICD-9, or ICD-10 based on structured clinical interviews or checklists or by review of the medical records.	PGC (29 cohorts), deCODE, GenScotland, GERA, iPsych. For the MR analyses, the summary statstics without UK Biobank and 23andMe data was used	Adults	Meales and Females	European	Not specified.	daner_pgc_mdd_meta_w2_no23andMe_rmUKBB.gz as accsessed via the website of the PGC (https://pgc.unc.edu/for-researchers/download-results/).
Age at Onset of Depression	Harder et al., 2022	Cases with major depression were identified via 1.) a history of major depression in the baseline interview (N=17,789 after reduction for sample overlap) or based on 2.) lifetime symptoms of major depression (N=76,365) as questioned in the Composite International Diagnostic Criteria Short Form (CIDI-SF) as part of the Mental Health Questionnaire (MHQ). For the first cases, the age at diagnosis wa…	UK Biobank	Adults (mean age for participants of 'age at diagnosis' at time of data collection 55.4, SD=7.80; mean age for participants of 'age at symptoms' at time of data collection 55.4, SD=7.67)	Males and Females (For 'age at diagnosis' 65.8% females, for 'age at symptoms' 64.5% females)	European	Not specified.	GCST90101808.tsv as accessed via the GWAS catalog (GCST90101808).
Anxiety Disorder	Otowa et al., 2016	An anxiety factor score was defined combining information (diagnosis, severity) across the spectrum of anxiety disorders. Diagnosis of disorders (general anxiety disorder, agoraphobia, panic attacks, panic disorder, social phobia, specific phobia, major depressive disorder) were based on DSM-IV criteria derived from information obtained via (clinical) questionnaires and interviews (Schedule for A…	PGC (8 cohorts)	Adults	Males and Females	European	Sex, age at interview, and ancestry principal components depending on the respective sample.	anxiety.meta.full.fs.tbl.gz as accsessed via the website of the PGC (https://pgc.unc.edu/for-researchers/download-results/).

### Sheet: S02 Instrumental Variable
S02 Instrumental Variable
This table gives an overview of the genetic variants (SNPs) used as instrumental variable in each of the performed MR analyses. The target SNPs as well as the beta values and standard errors (se) for male puberty timing (MPT) and voice break of the 23andMe sample (VB) were derived from the exposure GWAS by Hollis et al, 2020 (Supplemental Table SD2). The effect allele frequencies (eaf) were deriv…
SNP	CHR	BP	EA	OA	eaf	MPT_beta	MPT_se	MPT_F	VB_beta	VB_se	VB_F	Externalizing_with_outliers	Externalizing_without_outliers	Extraversion_with_outliers	Extraversion_without_outliers	Antisocial_with_outliers	Antisocial_without_outliers	Aggression_with_outliers	Aggression_without_outliers	RiskTolerance_with_outliers	RiskTolerance_without_outliers	EverSmoker_with_outliers	EverSmoker_without_outliers	NSexPartners_with_outliers	NSexPartners_without_outliers	AgeFirstSex_with_outliers	AgeFirstSex_without_outliers	Alcohol_with_outliers	Alcohol_without_outliers	Cannabis_with_outliers	Cannabis_without_outliers	Internalizing_with_outliers	Internalizing_without_outliers	Neuroticism_with_outliers	Neuroticism_without_outliers	DepressedAffect_with_outliers	DepressedAffect_without_outliers	Worry_with_outliers	Worry_without_outliers	Depression_with_outliers	Depression_without_outliers	OnsetDepression_with_outliers	OnsetDepression_without_outliers	Anxiety_with_outliers	Anxiety_without_outliers
rs9690350	7	547800	C	G	0.58	0.025	0.0033	57.62	0.0292	0.0291	1.01	FALSE	FALSE	TRUE	TRUE	FALSE	FALSE	FALSE	FALSE	TRUE	TRUE	TRUE	TRUE	TRUE	TRUE	TRUE	TRUE	FALSE	FALSE	TRUE	TRUE	FALSE	FALSE	FALSE	FALSE	FALSE	FALSE	FALSE	FALSE	TRUE	TRUE	TRUE	TRUE	TRUE	TRUE
rs9408817	9	108911979	G	A	0.67	0.0411	0.0035	141.43	0.073	0.0114	40.97	TRUE	TRUE	TRUE	TRUE	TRUE	TRUE	TRUE	TRUE	TRUE	TRUE	TRUE	TRUE	TRUE	TRUE	TRUE	FALSE	TRUE	TRUE	TRUE	TRUE	TRUE	TRUE	TRUE	TRUE	TRUE	TRUE	TRUE	TRUE	TRUE	TRUE	TRUE	TRUE	TRUE	TRUE
rs913588	9	7174673	G	A	0.51	0.0189	0.0032	33.86	0.0265	0.0107	6.13	TRUE	TRUE	TRUE	TRUE	TRUE	TRUE	TRUE	TRUE	TRUE	TRUE	TRUE	TRUE	TRUE	TRUE	TRUE	TRUE	TRUE	TRUE	TRUE	TRUE	TRUE	TRUE	TRUE	TRUE	TRUE	TRUE	TRUE	TRUE	TRUE	TRUE	TRUE	TRUE	TRUE	TRUE
rs835648	3	136671504	A	T	0.3	0.0219	0.0035	38.58	0.0345	0.0118	8.57	TRUE	TRUE	TRUE	TRUE	TRUE	TRUE	TRUE	TRUE	TRUE	TRUE	TRUE	TRUE	TRUE	TRUE	TRUE	TRUE	TRUE	TRUE	TRUE	TRUE	TRUE	TRUE	TRUE	TRUE	TRUE	TRUE	TRUE	TRUE	TRUE	TRUE	TRUE	TRUE	TRUE	TRUE
rs7905367	10	54334653	G	C	0.22	0.0271	0.0039	47.8	0.0221	0.0141	2.45	FALSE	FALSE	TRUE	TRUE	TRUE	TRUE	TRUE	TRUE	TRUE	TRUE	TRUE	TRUE	TRUE	TRUE	TRUE	TRUE	TRUE	TRUE	TRUE	TRUE	TRUE	TRUE	TRUE	TRUE	TRUE	TRUE	TRUE	TRUE	TRUE	TRUE	TRUE	TRUE	TRUE	TRUE
rs7896371	10	1729026	T	C	0.45	0.0204	0.0033	39.23	0.0294	0.0107	7.55	TRUE	TRUE	TRUE	TRUE	TRUE	TRUE	TRUE	TRUE	TRUE	TRUE	TRUE	TRUE	TRUE	TRUE	TRUE	TRUE	TRUE	TRUE	TRUE	TRUE	TRUE	TRUE	TRUE	TRUE	TRUE	TRUE	TRUE	TRUE	TRUE	TRUE	TRUE	TRUE	TRUE	TRUE
rs7853970	9	86715566	T	C	0.46	0.0223	0.0033	47.07	0.0422	0.0108	15.36	TRUE	FALSE	TRUE	TRUE	TRUE	TRUE	TRUE	TRUE	TRUE	TRUE	TRUE	FALSE	TRUE	FALSE	TRUE	TRUE	TRUE	TRUE	TRUE	TRUE	TRUE	TRUE	FALSE	FALSE	FALSE	FALSE	FALSE	FALSE	TRUE	TRUE	TRUE	TRUE	TRUE	TRUE
rs780094	2	27741237	T	C	0.41	0.0203	0.0033	37.82	0.0296	0.011	7.26	TRUE	TRUE	TRUE	TRUE	TRUE	TRUE	TRUE	TRUE	TRUE	TRUE	TRUE	TRUE	TRUE	TRUE	TRUE	TRUE	TRUE	TRUE	TRUE	TRUE	TRUE	TRUE	TRUE	TRUE	TRUE	TRUE	TRUE	TRUE	TRUE	TRUE	TRUE	TRUE	TRUE	TRUE
rs77578010	1	11035758	A	G	0.22	0.0363	0.0039	87.06	0.0193	0.0129	2.23	TRUE	TRUE	TRUE	TRUE	TRUE	TRUE	TRUE	TRUE	TRUE	TRUE	TRUE	TRUE	TRUE	TRUE	TRUE	TRUE	TRUE	TRUE	TRUE	TRUE	TRUE	TRUE	TRUE	TRUE	TRUE	TRUE	TRUE	TRUE	TRUE	TRUE	TRUE	TRUE	TRUE	TRUE
rs767657	4	95227901	T	G	0.4	0.0221	0.0033	44.68	0.0331	0.011	9.1	TRUE	TRUE	TRUE	TRUE	TRUE	TRUE	TRUE	TRUE	TRUE	TRUE	TRUE	TRUE	TRUE	TRUE	TRUE	TRUE	TRUE	TRUE	TRUE	TRUE	TRUE	TRUE	TRUE	TRUE	TRUE	TRUE	TRUE	TRUE	TRUE	TRUE	TRUE	TRUE	TRUE	TRUE
rs7402990	15	28384491	G	A	0.92	0.0514	0.0058	77.47	0.0125	0.0202	0.38	TRUE	TRUE	TRUE	TRUE	TRUE	TRUE	TRUE	TRUE	TRUE	TRUE	TRUE	TRUE	TRUE	TRUE	TRUE	TRUE	TRUE	TRUE	TRUE	TRUE	TRUE	TRUE	TRUE	TRUE	TRUE	TRUE	TRUE	TRUE	TRUE	TRUE	TRUE	TRUE	TRUE	TRUE
rs73182377	3	181512034	C	T	0.77	0.0395	0.0039	104.1	0.0222	0.0138	2.58	FALSE	FALSE	TRUE	TRUE	TRUE	TRUE	TRUE	TRUE	TRUE	TRUE	TRUE	TRUE	TRUE	TRUE	TRUE	TRUE	TRUE	TRUE	TRUE	TRUE	TRUE	TRUE	TRUE	TRUE	TRUE	TRUE	TRUE	TRUE	TRUE	TRUE	TRUE	TRUE	TRUE	TRUE
rs71578952	7	131001466	C	T	0.51	0.0355	0.0032	119.43	0.0186	0.0109	2.92	TRUE	TRUE	TRUE	TRUE	TRUE	TRUE	TRUE	TRUE	TRUE	TRUE	TRUE	TRUE	TRUE	TRUE	TRUE	TRUE	TRUE	TRUE	TRUE	TRUE	TRUE	TRUE	TRUE	TRUE	TRUE	TRUE	TRUE	TRUE	TRUE	TRUE	TRUE	TRUE	TRUE	TRUE
rs7136086	12	114129719	C	T	0.27	0.0248	0.0037	45.73	0.0494	0.0122	16.5	TRUE	TRUE	TRUE	TRUE	TRUE	TRUE	TRUE	TRUE	TRUE	TRUE	TRUE	TRUE	TRUE	TRUE	TRUE	TRUE	TRUE	TRUE	TRUE	TRUE	TRUE	TRUE	TRUE	TRUE	TRUE	TRUE	TRUE	TRUE	TRUE	TRUE	TRUE	TRUE	TRUE	TRUE
rs6925777	6	41750822	T	C	0.49	0.0224	0.0032	47.74	0.0461	0.0107	18.45	TRUE	TRUE	TRUE	TRUE	TRUE	TRUE	TRUE	TRUE	TRUE	TRUE	TRUE	TRUE	TRUE	TRUE	TRUE	TRUE	TRUE	TRUE	TRUE	TRUE	TRUE	TRUE	TRUE	TRUE	TRUE	TRUE	TRUE	TRUE	TRUE	TRUE	TRUE	TRUE	TRUE	TRUE
rs6670873	1	177841685	C	T	0.81	0.0253	0.0041	37.52	0.0312	0.0137	5.18	TRUE	TRUE	TRUE	TRUE	TRUE	TRUE	TRUE	TRUE	TRUE	TRUE	TRUE	TRUE	TRUE	TRUE	TRUE	TRUE	TRUE	TRUE	TRUE	TRUE	TRUE	TRUE	TRUE	TRUE	TRUE	TRUE	TRUE	TRUE	TRUE	TRUE	TRUE	TRUE	TRUE	TRUE
rs6589961	11	122820281	T	C	0.57	0.0376	0.0033	131.07	0.0773	0.011	49.14	TRUE	TRUE	TRUE	TRUE	TRUE	TRUE	TRUE	TRUE	TRUE	TRUE	TRUE	TRUE	TRUE	TRUE	TRUE	TRUE	TRUE	TRUE	TRUE	TRUE	TRUE	TRUE	TRUE	TRUE	TRUE	TRUE	TRUE	TRUE	TRUE	TRUE	TRUE	TRUE	TRUE	TRUE
rs6560353	9	76375544	G	T	0.84	0.0329	0.0044	55.43	0.0722	0.0147	23.98	TRUE	TRUE	TRUE	TRUE	TRUE	TRUE	TRUE	TRUE	TRUE	TRUE	TRUE	TRUE	TRUE	TRUE	TRUE	TRUE	TRUE	TRUE	TRUE	TRUE	TRUE	TRUE	TRUE	TRUE	TRUE	TRUE	TRUE	TRUE	TRUE	TRUE	TRUE	TRUE	TRUE	TRUE
rs6486116	11	13319838	A	C	0.29	0.0222	0.0036	38.72	0.0371	0.0119	9.78	TRUE	TRUE	TRUE	TRUE	TRUE	TRUE	TRUE	TRUE	TRUE	TRUE	TRUE	FALSE	TRUE	FALSE	TRUE	TRUE	TRUE	TRUE	TRUE	TRUE	TRUE	TRUE	TRUE	TRUE	TRUE	TRUE	TRUE	TRUE	TRUE	TRUE	TRUE	TRUE	TRUE	TRUE
rs6473008	8	78022510	C	T	0.47	0.0184	0.0032	32.2	0.0364	0.0108	11.33	TRUE	TRUE	TRUE	TRUE	TRUE	TRUE	TRUE	TRUE	TRUE	TRUE	TRUE	TRUE	TRUE	TRUE	TRUE	TRUE	TRUE	TRUE	TRUE	TRUE	TRUE	TRUE	TRUE	TRUE	TRUE	TRUE	TRUE	TRUE	TRUE	TRUE	TRUE	TRUE	TRUE	TRUE
rs62379978	5	133915969	G	T	0.17	0.0363	0.0044	69.56	0.0707	0.0151	21.96	TRUE	TRUE	TRUE	TRUE	TRUE	TRUE	TRUE	TRUE	TRUE	TRUE	TRUE	TRUE	TRUE	TRUE	TRUE	TRUE	TRUE	TRUE	TRUE	TRUE	TRUE	TRUE	TRUE	TRUE	TRUE	TRUE	TRUE	TRUE	TRUE	TRUE	TRUE	TRUE	TRUE	TRUE
rs61168554	15	99286980	A	G	0.64	0.0186	0.0034	30.27	0.0188	0.0112	2.82	TRUE	TRUE	TRUE	TRUE	TRUE	TRUE	TRUE	TRUE	TRUE	TRUE	TRUE	TRUE	TRUE	TRUE	TRUE	TRUE	TRUE	TRUE	TRUE	TRUE	TRUE	TRUE	TRUE	TRUE	TRUE	TRUE	TRUE	TRUE	TRUE	TRUE	TRUE	TRUE	TRUE	TRUE
rs60856990	17	7337853	A	G	0.37	0.0191	0.0034	32.29	0.0443	0.0111	15.84	TRUE	TRUE	TRUE	TRUE	TRUE	TRUE	TRUE	TRUE	TRUE	TRUE	TRUE	FALSE	TRUE	TRUE	TRUE	TRUE	TRUE	TRUE	TRUE	TRUE	TRUE	TRUE	TRUE	TRUE	TRUE	TRUE	TRUE	TRUE	TRUE	TRUE	TRUE	TRUE	TRUE	TRUE
rs6014657	20	54833431	C	A	0.77	0.0297	0.0039	59.34	0.0492	0.0128	14.78	TRUE	TRUE	TRUE	TRUE	TRUE	TRUE	TRUE	TRUE	TRUE	TRUE	TRUE	TRUE	TRUE	TRUE	TRUE	TRUE	TRUE	TRUE	TRUE	TRUE	TRUE	TRUE	TRUE	TRUE	TRUE	TRUE	TRUE	TRUE	TRUE	TRUE	TRUE	TRUE	TRUE	TRUE
rs6006984	22	45714937	C	T	0.29	0.0272	0.0036	58.11	0.0432	0.0119	13.26	TRUE	TRUE	TRUE	TRUE	TRUE	TRUE	TRUE	TRUE	TRUE	TRUE	TRUE	TRUE	TRUE	TRUE	TRUE	TRUE	TRUE	TRUE	TRUE	TRUE	TRUE	TRUE	TRUE	TRUE	TRUE	TRUE	TRUE	TRUE	TRUE	TRUE	TRUE	TRUE	TRUE	TRUE
rs58611096	4	104268557	A	T	0.29	0.0229	0.0036	41.12	0.0251	0.0118	4.52	TRUE	TRUE	TRUE	TRUE	TRUE	TRUE	TRUE	TRUE	TRUE	TRUE	TRUE	TRUE	TRUE	TRUE	TRUE	TRUE	TRUE	TRUE	TRUE	TRUE	TRUE	TRUE	TRUE	TRUE	TRUE	TRUE	TRUE	TRUE	TRUE	TRUE	TRUE	TRUE	TRUE	TRUE
rs583269	3	172127777	T	C	0.56	0.0186	0.0033	32.61	0.0458	0.0109	17.74	TRUE	TRUE	TRUE	TRUE	TRUE	TRUE	TRUE	TRUE	TRUE	TRUE	TRUE	TRUE	TRUE	TRUE	TRUE	TRUE	TRUE	TRUE	TRUE	TRUE	TRUE	TRUE	TRUE	TRUE	TRUE	TRUE	TRUE	TRUE	TRUE	TRUE	TRUE	TRUE	TRUE	TRUE
rs4911442	20	33355046	G	A	0.11	0.029	0.0051	31.82	0.039	0.0168	5.38	TRUE	TRUE	TRUE	TRUE	TRUE	TRUE	TRUE	TRUE	TRUE	TRUE	TRUE	TRUE	TRUE	TRUE	TRUE	TRUE	TRUE	TRUE	TRUE	TRUE	TRUE	TRUE	TRUE	FALSE	TRUE	TRUE	TRUE	FALSE	TRUE	TRUE	TRUE	TRUE	TRUE	TRUE
rs4900184	14	93900609	T	C	0.41	0.0212	0.0033	41.4	0.0454	0.0109	17.22	TRUE	TRUE	TRUE	TRUE	TRUE	TRUE	TRUE	TRUE	TRUE	TRUE	TRUE	TRUE	TRUE	TRUE	TRUE	FALSE	TRUE	TRUE	TRUE	TRUE	TRUE	TRUE	TRUE	TRUE	TRUE	TRUE	TRUE	TRUE	TRUE	TRUE	TRUE	TRUE	TRUE	TRUE
rs4801593	19	58972252	T	A	0.27	0.0201	0.0037	29.92	0.0232	0.0122	3.62	TRUE	TRUE	TRUE	TRUE	TRUE	TRUE	TRUE	TRUE	TRUE	TRUE	TRUE	TRUE	TRUE	TRUE	TRUE	TRUE	TRUE	TRUE	TRUE	TRUE	TRUE	TRUE	TRUE	TRUE	TRUE	TRUE	TRUE	TRUE	TRUE	TRUE	TRUE	TRUE	TRUE	TRUE
rs4717905	7	74083230	C	A	0.76	0.0207	0.0038	30.03	0.0467	0.0128	13.42	TRUE	TRUE	TRUE	TRUE	TRUE	TRUE	TRUE	TRUE	TRUE	TRUE	TRUE	TRUE	TRUE	TRUE	TRUE	TRUE	TRUE	TRUE	TRUE	TRUE	TRUE	TRUE	TRUE	TRUE	TRUE	TRUE	TRUE	TRUE	TRUE	TRUE	TRUE	TRUE	TRUE	TRUE
rs4664605	2	153573528	C	T	0.36	0.0218	0.0034	41.84	0.0368	0.0112	10.78	FALSE	FALSE	TRUE	TRUE	TRUE	TRUE	TRUE	TRUE	TRUE	TRUE	TRUE	TRUE	TRUE	TRUE	TRUE	TRUE	TRUE	TRUE	TRUE	TRUE	TRUE	TRUE	TRUE	TRUE	TRUE	TRUE	TRUE	TRUE	TRUE	TRUE	TRUE	TRUE	TRUE	TRUE
rs438830	5	156717170	A	G	0.22	0.0246	0.0039	39.55	0.0355	0.0129	7.52	TRUE	TRUE	TRUE	TRUE	TRUE	TRUE	TRUE	TRUE	TRUE	TRUE	TRUE	TRUE	TRUE	TRUE	TRUE	TRUE	TRUE	TRUE	TRUE	TRUE	TRUE	TRUE	TRUE	TRUE	TRUE	TRUE	TRUE	TRUE	TRUE	TRUE	TRUE	TRUE	TRUE	TRUE
rs3824915	11	44331509	G	C	0.5	0.0303	0.0032	87.07	0.0117	0.0108	1.18	TRUE	TRUE	TRUE	TRUE	TRUE	TRUE	TRUE	TRUE	TRUE	TRUE	TRUE	TRUE	TRUE	TRUE	TRUE	TRUE	TRUE	TRUE	TRUE	TRUE	TRUE	TRUE	TRUE	TRUE	TRUE	TRUE	TRUE	TRUE	TRUE	TRUE	TRUE	TRUE	TRUE	TRUE
rs3743266	15	60781513	T	C	0.66	0.024	0.0034	49.12	0.0393	0.0113	11.97	TRUE	TRUE	TRUE	TRUE	TRUE	TRUE	TRUE	TRUE	TRUE	TRUE	TRUE	TRUE	TRUE	TRUE	TRUE	TRUE	TRUE	TRUE	TRUE	TRUE	TRUE	TRUE	TRUE	TRUE	TRUE	TRUE	TRUE	TRUE	TRUE	TRUE	TRUE	TRUE	TRUE	TRUE
rs35063026	16	89736157	T	C	0.07	0.0507	0.0064	62.99	0.0399	0.0211	3.58	TRUE	FALSE	TRUE	TRUE	TRUE	TRUE	TRUE	TRUE	TRUE	TRUE	TRUE	TRUE	TRUE	FALSE	TRUE	TRUE	TRUE	TRUE	TRUE	TRUE	TRUE	TRUE	TRUE	TRUE	TRUE	TRUE	TRUE	TRUE	TRUE	TRUE	TRUE	TRUE	TRUE	TRUE
rs34437050	2	73535526	A	G	0.01	0.1316	0.016	67.32	0.3171	0.0557	32.39	FALSE	FALSE	FALSE	FALSE	TRUE	TRUE	FALSE	FALSE	TRUE	TRUE	TRUE	TRUE	TRUE	TRUE	TRUE	TRUE	TRUE	TRUE	TRUE	TRUE	FALSE	FALSE	TRUE	TRUE	TRUE	TRUE	TRUE	TRUE	TRUE	TRUE	TRUE	TRUE	FALSE	FALSE
rs2923177	5	165939328	T	G	0.55	0.0227	0.0033	48.44	0.0211	0.011	3.67	TRUE	TRUE	TRUE	TRUE	TRUE	TRUE	TRUE	TRUE	TRUE	TRUE	TRUE	TRUE	TRUE	TRUE	TRUE	TRUE	TRUE	TRUE	TRUE	TRUE	TRUE	TRUE	TRUE	TRUE	TRUE	TRUE	TRUE	TRUE	TRUE	TRUE	TRUE	TRUE	TRUE	TRUE
rs2842385	6	19078274	G	A	0.19	0.0274	0.0041	44.52	0.0714	0.0136	27.68	TRUE	TRUE	TRUE	TRUE	TRUE	TRUE	TRUE	TRUE	TRUE	TRUE	TRUE	TRUE	TRUE	TRUE	TRUE	TRUE	TRUE	TRUE	TRUE	FALSE	TRUE	TRUE	TRUE	TRUE	TRUE	TRUE	TRUE	FALSE	TRUE	TRUE	TRUE	TRUE	TRUE	TRUE
rs2473234	1	14137575	A	C	0.14	0.0287	0.0046	38.69	0.0426	0.0154	7.65	TRUE	TRUE	TRUE	TRUE	TRUE	TRUE	TRUE	TRUE	TRUE	TRUE	TRUE	TRUE	TRUE	TRUE	TRUE	TRUE	TRUE	TRUE	TRUE	TRUE	TRUE	TRUE	TRUE	TRUE	TRUE	TRUE	TRUE	TRUE	TRUE	TRUE	TRUE	TRUE	TRUE	TRUE
rs2311380	16	69554585	A	T	0.75	0.0212	0.0037	32.32	0.0389	0.0123	9.98	TRUE	TRUE	TRUE	TRUE	TRUE	TRUE	TRUE	TRUE	TRUE	TRUE	TRUE	TRUE	TRUE	TRUE	TRUE	TRUE	TRUE	TRUE	TRUE	TRUE	TRUE	TRUE	TRUE	TRUE	TRUE	TRUE	TRUE	TRUE	TRUE	TRUE	TRUE	TRUE	TRUE	TRUE
rs2222746	17	44222019	T	G	0.17	0.0477	0.0044	119.3	0.0625	0.0165	14.37	FALSE	FALSE	TRUE	TRUE	TRUE	TRUE	TRUE	TRUE	TRUE	TRUE	TRUE	FALSE	TRUE	FALSE	TRUE	TRUE	TRUE	TRUE	TRUE	TRUE	TRUE	TRUE	FALSE	FALSE	FALSE	FALSE	FALSE	FALSE	TRUE	TRUE	FALSE	FALSE	TRUE	TRUE
rs2186245	1	66118064	C	T	0.82	0.0408	0.0042	92.7	0.0883	0.014	40.02	TRUE	TRUE	TRUE	TRUE	TRUE	TRUE	TRUE	TRUE	TRUE	TRUE	TRUE	TRUE	TRUE	TRUE	TRUE	TRUE	TRUE	TRUE	TRUE	TRUE	TRUE	TRUE	TRUE	TRUE	TRUE	TRUE	TRUE	TRUE	TRUE	TRUE	TRUE	TRUE	TRUE	TRUE
rs2049045	11	27694241	C	G	0.18	0.0272	0.0042	41.89	0.0499	0.0138	13.05	TRUE	FALSE	TRUE	TRUE	TRUE	TRUE	TRUE	TRUE	TRUE	FALSE	TRUE	FALSE	TRUE	FALSE	TRUE	FALSE	TRUE	TRUE	TRUE	TRUE	TRUE	TRUE	TRUE	TRUE	TRUE	TRUE	TRUE	FALSE	TRUE	TRUE	TRUE	TRUE	TRUE	TRUE
rs1979835	5	135689839	A	G	0.12	0.0293	0.0049	35.53	0.0345	0.0161	4.61	TRUE	TRUE	TRUE	TRUE	TRUE	TRUE	TRUE	TRUE	TRUE	TRUE	TRUE	TRUE	TRUE	TRUE	TRUE	TRUE	TRUE	TRUE	TRUE	TRUE	TRUE	TRUE	TRUE	TRUE	TRUE	TRUE	TRUE	TRUE	TRUE	TRUE	TRUE	TRUE	TRUE	TRUE
rs1856502	6	100097384	T	A	0.53	0.0358	0.0032	121.39	0.053	0.0109	23.78	TRUE	TRUE	TRUE	TRUE	TRUE	TRUE	TRUE	TRUE	TRUE	TRUE	TRUE	TRUE	TRUE	TRUE	TRUE	TRUE	TRUE	TRUE	TRUE	TRUE	TRUE	TRUE	TRUE	TRUE	TRUE	TRUE	TRUE	TRUE	TRUE	TRUE	TRUE	TRUE	TRUE	TRUE
rs17833789	17	55230628	C	A	0.55	0.0281	0.0033	74.56	0.0208	0.0108	3.72	TRUE	TRUE	TRUE	TRUE	TRUE	TRUE	TRUE	TRUE	TRUE	TRUE	TRUE	TRUE	TRUE	TRUE	TRUE	TRUE	TRUE	TRUE	TRUE	TRUE	TRUE	TRUE	TRUE	TRUE	TRUE	TRUE	TRUE	TRUE	TRUE	TRUE	TRUE	TRUE	TRUE	TRUE
rs17193410	17	32474149	G	A	0.88	0.0283	0.005	32.04	0.0424	0.0167	6.47	FALSE	FALSE	TRUE	TRUE	TRUE	TRUE	TRUE	TRUE	TRUE	TRUE	TRUE	TRUE	TRUE	TRUE	TRUE	TRUE	TRUE	TRUE	TRUE	TRUE	TRUE	TRUE	TRUE	TRUE	TRUE	TRUE	TRUE	TRUE	TRUE	TRUE	TRUE	TRUE	TRUE	TRUE
rs17190166	15	89056502	C	A	0.57	0.0282	0.0033	74.07	0.0504	0.0108	21.62	TRUE	TRUE	TRUE	TRUE	TRUE	TRUE	TRUE	TRUE	TRUE	TRUE	TRUE	TRUE	TRUE	FALSE	TRUE	TRUE	TRUE	TRUE	TRUE	TRUE	TRUE	TRUE	TRUE	TRUE	TRUE	TRUE	TRUE	TRUE	TRUE	TRUE	TRUE	TRUE	TRUE	TRUE
rs1659127	16	14388305	A	G	0.33	0.0497	0.0034	207.71	0.0862	0.012	52.04	FALSE	FALSE	TRUE	TRUE	TRUE	TRUE	TRUE	TRUE	FALSE	FALSE	FALSE	FALSE	FALSE	FALSE	TRUE	TRUE	TRUE	TRUE	TRUE	TRUE	TRUE	TRUE	TRUE	TRUE	TRUE	TRUE	TRUE	TRUE	TRUE	TRUE	FALSE	FALSE	TRUE	TRUE
rs1598656	2	199875097	A	G	0.29	0.0224	0.0036	39.34	0.0325	0.0119	7.43	TRUE	TRUE	TRUE	TRUE	TRUE	TRUE	TRUE	TRUE	TRUE	TRUE	TRUE	TRUE	TRUE	TRUE	TRUE	TRUE	TRUE	TRUE	TRUE	TRUE	TRUE	TRUE	TRUE	TRUE	TRUE	TRUE	TRUE	FALSE	TRUE	TRUE	TRUE	TRUE	TRUE	TRUE
rs1514177	1	74991402	G	C	0.58	0.0215	0.0033	42.79	0.0288	0.0109	7.06	TRUE	FALSE	TRUE	TRUE	TRUE	TRUE	TRUE	TRUE	TRUE	TRUE	TRUE	FALSE	TRUE	FALSE	TRUE	FALSE	TRUE	TRUE	TRUE	TRUE	TRUE	TRUE	TRUE	TRUE	TRUE	TRUE	TRUE	TRUE	TRUE	TRUE	TRUE	TRUE	TRUE	TRUE
rs142058842	2	156621725	G	C	0.17	0.0539	0.0043	155.98	0.0801	0.0143	31.36	TRUE	TRUE	TRUE	TRUE	TRUE	TRUE	TRUE	TRUE	TRUE	TRUE	TRUE	TRUE	TRUE	TRUE	TRUE	TRUE	TRUE	TRUE	TRUE	TRUE	TRUE	TRUE	TRUE	TRUE	TRUE	TRUE	TRUE	TRUE	TRUE	TRUE	TRUE	TRUE	TRUE	TRUE
rs138625771	3	51333959	C	G	0.02	0.0845	0.0118	51.1	0.1631	0.0444	13.48	FALSE	FALSE	FALSE	FALSE	TRUE	TRUE	TRUE	TRUE	TRUE	TRUE	TRUE	TRUE	TRUE	TRUE	TRUE	TRUE	TRUE	TRUE	TRUE	TRUE	FALSE	FALSE	TRUE	TRUE	TRUE	TRUE	TRUE	TRUE	TRUE	TRUE	TRUE	TRUE	FALSE	FALSE
rs12983109	19	49579710	G	A	0.74	0.0204	0.0037	30.24	0.0271	0.0124	4.81	TRUE	TRUE	TRUE	TRUE	TRUE	TRUE	TRUE	TRUE	TRUE	TRUE	TRUE	TRUE	TRUE	TRUE	TRUE	TRUE	TRUE	TRUE	TRUE	TRUE	TRUE	TRUE	TRUE	TRUE	TRUE	FALSE	TRUE	TRUE	TRUE	TRUE	TRUE	TRUE	TRUE	TRUE
rs12940636	17	53400110	C	T	0.34	0.0201	0.0034	34.84	0.0237	0.0112	4.45	TRUE	TRUE	TRUE	TRUE	TRUE	TRUE	TRUE	TRUE	TRUE	TRUE	TRUE	TRUE	TRUE	TRUE	TRUE	TRUE	TRUE	TRUE	TRUE	TRUE	TRUE	TRUE	TRUE	TRUE	TRUE	TRUE	TRUE	TRUE	TRUE	TRUE	TRUE	TRUE	TRUE	TRUE
rs12930815	16	4348635	C	T	0.48	0.0193	0.0032	35.5	0.0387	0.0109	12.53	TRUE	TRUE	TRUE	TRUE	TRUE	TRUE	TRUE	TRUE	TRUE	TRUE	TRUE	TRUE	TRUE	TRUE	TRUE	TRUE	TRUE	TRUE	TRUE	TRUE	TRUE	TRUE	TRUE	TRUE	TRUE	TRUE	TRUE	TRUE	TRUE	TRUE	TRUE	TRUE	TRUE	TRUE
rs12895406	14	36998950	A	G	0.46	0.0205	0.0033	39.84	0.0238	0.0107	4.91	TRUE	TRUE	TRUE	TRUE	TRUE	TRUE	TRUE	TRUE	TRUE	TRUE	TRUE	TRUE	TRUE	TRUE	TRUE	TRUE	TRUE	TRUE	TRUE	TRUE	TRUE	TRUE	TRUE	TRUE	TRUE	TRUE	TRUE	TRUE	TRUE	TRUE	TRUE	TRUE	TRUE	TRUE
rs12766208	10	65022022	G	C	0.7	0.0246	0.0035	48.33	0.0361	0.0119	9.25	FALSE	FALSE	TRUE	TRUE	TRUE	TRUE	TRUE	TRUE	TRUE	TRUE	TRUE	TRUE	TRUE	FALSE	TRUE	TRUE	TRUE	TRUE	TRUE	TRUE	TRUE	TRUE	TRUE	TRUE	TRUE	TRUE	TRUE	TRUE	TRUE	TRUE	TRUE	TRUE	TRUE	TRUE
rs12203592	6	396321	C	T	0.83	0.0346	0.0043	64.51	0.0175	0.0144	1.47	TRUE	FALSE	TRUE	TRUE	TRUE	TRUE	TRUE	TRUE	TRUE	TRUE	TRUE	TRUE	TRUE	TRUE	TRUE	TRUE	TRUE	TRUE	TRUE	TRUE	TRUE	TRUE	TRUE	FALSE	TRUE	TRUE	TRUE	FALSE	TRUE	TRUE	TRUE	TRUE	TRUE	TRUE
rs11873906	18	3813464	G	A	0.28	0.0199	0.0036	30.07	0.0354	0.0121	8.54	TRUE	TRUE	TRUE	TRUE	TRUE	TRUE	TRUE	TRUE	TRUE	TRUE	TRUE	TRUE	TRUE	TRUE	TRUE	TRUE	TRUE	TRUE	TRUE	TRUE	TRUE	TRUE	TRUE	TRUE	TRUE	TRUE	TRUE	TRUE	TRUE	TRUE	TRUE	TRUE	TRUE	TRUE
rs11836880	12	91243529	G	C	0.04	-0.0533	0.0082	41.72	0.0009	0.0274	0	TRUE	TRUE	TRUE	TRUE	TRUE	TRUE	TRUE	TRUE	TRUE	TRUE	TRUE	TRUE	TRUE	TRUE	TRUE	TRUE	TRUE	TRUE	TRUE	TRUE	FALSE	FALSE	TRUE	TRUE	TRUE	TRUE	TRUE	TRUE	TRUE	TRUE	TRUE	TRUE	TRUE	TRUE
rs11761054	7	46076649	C	G	0.71	-0.02	0.0036	31.3	0.0055	0.0119	0.21	TRUE	TRUE	TRUE	TRUE	TRUE	TRUE	TRUE	TRUE	TRUE	TRUE	TRUE	TRUE	TRUE	TRUE	TRUE	TRUE	TRUE	TRUE	TRUE	TRUE	TRUE	TRUE	TRUE	TRUE	TRUE	TRUE	TRUE	TRUE	TRUE	TRUE	TRUE	TRUE	TRUE	TRUE
rs11671893	19	31041053	T	C	0.85	0.0264	0.0045	33.83	0.0501	0.015	11.16	FALSE	FALSE	TRUE	TRUE	TRUE	TRUE	TRUE	TRUE	TRUE	FALSE	TRUE	FALSE	TRUE	TRUE	TRUE	TRUE	TRUE	TRUE	TRUE	TRUE	TRUE	TRUE	TRUE	TRUE	TRUE	TRUE	TRUE	TRUE	TRUE	TRUE	TRUE	TRUE	TRUE	TRUE
rs11603453	11	16583188	T	C	0.47	0.0189	0.0033	33.84	0.0351	0.0108	10.64	TRUE	TRUE	TRUE	TRUE	TRUE	TRUE	TRUE	TRUE	TRUE	TRUE	TRUE	TRUE	TRUE	TRUE	TRUE	TRUE	TRUE	TRUE	TRUE	TRUE	TRUE	TRUE	TRUE	TRUE	TRUE	TRUE	TRUE	TRUE	TRUE	TRUE	TRUE	TRUE	TRUE	TRUE
rs112881196	2	31982811	G	C	0.02	0.0833	0.0105	63.05	0.0801	0.0432	3.44	TRUE	FALSE	FALSE	FALSE	TRUE	TRUE	TRUE	TRUE	TRUE	TRUE	TRUE	TRUE	TRUE	FALSE	TRUE	FALSE	TRUE	TRUE	TRUE	TRUE	FALSE	FALSE	TRUE	TRUE	TRUE	TRUE	TRUE	TRUE	TRUE	TRUE	TRUE	TRUE	FALSE	FALSE
rs1121980	16	53809247	G	A	0.57	0.0217	0.0033	43.98	0.0383	0.0108	12.6	TRUE	TRUE	TRUE	TRUE	TRUE	TRUE	TRUE	TRUE	TRUE	TRUE	TRUE	TRUE	TRUE	FALSE	TRUE	TRUE	TRUE	TRUE	TRUE	TRUE	TRUE	TRUE	TRUE	TRUE	TRUE	TRUE	TRUE	TRUE	TRUE	TRUE	TRUE	TRUE	TRUE	TRUE
rs11190751	10	102674637	C	A	0.56	0.0196	0.0033	36.01	0.0432	0.0108	15.92	TRUE	TRUE	TRUE	TRUE	TRUE	TRUE	TRUE	TRUE	TRUE	TRUE	TRUE	TRUE	TRUE	TRUE	TRUE	TRUE	TRUE	TRUE	TRUE	TRUE	TRUE	TRUE	TRUE	TRUE	TRUE	TRUE	TRUE	TRUE	TRUE	TRUE	TRUE	TRUE	TRUE	TRUE
rs11156429	6	105364421	T	G	0.46	0.0495	0.0033	231.07	0.0903	0.0108	69.79	TRUE	TRUE	TRUE	TRUE	TRUE	TRUE	TRUE	TRUE	TRUE	TRUE	TRUE	TRUE	TRUE	TRUE	TRUE	TRUE	TRUE	TRUE	TRUE	TRUE	TRUE	TRUE	TRUE	FALSE	TRUE	TRUE	TRUE	TRUE	TRUE	TRUE	TRUE	TRUE	TRUE	TRUE
rs10980922	9	114280868	T	A	0.09	0.0554	0.0058	92.42	0.1046	0.0197	28.15	TRUE	TRUE	TRUE	TRUE	TRUE	TRUE	TRUE	TRUE	TRUE	TRUE	TRUE	TRUE	TRUE	TRUE	TRUE	TRUE	TRUE	TRUE	TRUE	TRUE	TRUE	TRUE	TRUE	TRUE	TRUE	TRUE	TRUE	TRUE	TRUE	TRUE	TRUE	TRUE	TRUE	TRUE
rs10934420	3	117552111	C	T	0.49	0.0204	0.0032	39.65	0.0314	0.0107	8.65	TRUE	TRUE	TRUE	TRUE	TRUE	TRUE	TRUE	TRUE	TRUE	TRUE	TRUE	TRUE	TRUE	TRUE	TRUE	TRUE	TRUE	TRUE	TRUE	TRUE	TRUE	TRUE	TRUE	TRUE	TRUE	TRUE	TRUE	TRUE	TRUE	TRUE	TRUE	TRUE	TRUE	TRUE
rs10919759	1	199855125	A	G	0.48	0.0272	0.0032	70.22	0.0523	0.0107	23.69	TRUE	TRUE	TRUE	TRUE	TRUE	TRUE	TRUE	TRUE	TRUE	TRUE	TRUE	TRUE	TRUE	TRUE	TRUE	TRUE	TRUE	TRUE	TRUE	TRUE	TRUE	TRUE	TRUE	TRUE	TRUE	TRUE	TRUE	TRUE	TRUE	TRUE	TRUE	TRUE	TRUE	TRUE
rs10765711	11	94879318	C	G	0.59	0.0183	0.0033	30.77	0.0409	0.0109	14.08	TRUE	TRUE	TRUE	TRUE	TRUE	TRUE	TRUE	TRUE	TRUE	TRUE	TRUE	TRUE	TRUE	TRUE	TRUE	TRUE	TRUE	TRUE	TRUE	TRUE	TRUE	TRUE	TRUE	TRUE	TRUE	TRUE	TRUE	TRUE	TRUE	TRUE	TRUE	TRUE	TRUE	TRUE
rs10188334	2	653874	T	C	0.18	0.0254	0.0042	36.62	0.0275	0.014	3.84	TRUE	FALSE	TRUE	TRUE	TRUE	TRUE	TRUE	TRUE	TRUE	TRUE	TRUE	FALSE	TRUE	TRUE	TRUE	TRUE	TRUE	TRUE	TRUE	TRUE	TRUE	TRUE	TRUE	TRUE	TRUE	TRUE	TRUE	TRUE	TRUE	TRUE	TRUE	TRUE	TRUE	TRUE
rs10164550	2	121159205	A	G	0.34	0.0218	0.0034	40.83	0.0471	0.0114	17.06	TRUE	TRUE	TRUE	TRUE	TRUE	TRUE	TRUE	TRUE	TRUE	TRUE	TRUE	TRUE	TRUE	TRUE	TRUE	TRUE	TRUE	TRUE	TRUE	TRUE	TRUE	TRUE	FALSE	FALSE	FALSE	FALSE	FALSE	FALSE	TRUE	TRUE	TRUE	TRUE	TRUE	TRUE
rs10110581	8	60691207	G	A	0.26	0.0246	0.0037	44.69	0.0298	0.0122	6	TRUE	TRUE	TRUE	TRUE	TRUE	TRUE	TRUE	TRUE	TRUE	TRUE	TRUE	TRUE	TRUE	TRUE	TRUE	TRUE	TRUE	TRUE	TRUE	TRUE	TRUE	TRUE	TRUE	TRUE	TRUE	TRUE	TRUE	TRUE	TRUE	TRUE	TRUE	TRUE	TRUE	TRUE
